# Sterilization of disposable face masks with respect to COVID-19 shortages; a nationwide field study including 19 sterilisation departments

**DOI:** 10.1101/2021.01.15.21249843

**Authors:** B. van Straten, P.D. Robertson, H. Oussoren, S. Pereira Espindola, E. Ghanbari, J. Dankelman, S. Picken, T. Horeman

**Author notes:** **Author for correspondence:** Name: Bart van Straten, Department: Department of BioMechanical Engineering, Institution: Delft University of Technology, Address: Mekelweg 2, Building 34, 2628 CD Delft, The Netherlands.

## Abstract

**Objective:** Face masks also referred to as half masks are essential to protect healthcare professionals, working in close contact with patients having Covid-19 related symptoms. During the threating deficit, healthcare institutions sought an approach to re-use face masks or to acquire imported masks. The objective of this study is to assess the quality of sterilised and imported FFP2/KN95 face mask materials.

**Design:** prospective, bench-to-bedside

**Setting:** General healthcare including 19 hospitals in the Netherlands

**Interventions:** Face masks were reprocessed using a medical autoclave at 121°C.

**Methods:** A 48 minutes steam sterilization process of single-use face masks with 15 min holding time at a 121 °C was developed, validated and implemented in 19 different hospitals. Steam and H_2_O_2_ plasma sterilized as well as new, imported masks are tested in a custom-made, non-standard EN-149, test set-up that measures Particle Filtration Efficiency (PFE) and pressure drops.

**Results:** PFE validation data of 84 masks indicated differences of 2.3±2 % (mean±SD) between the custom build test set-up and a continues flow according to the EN-149. Test data showed the mean PFE values of 444 sterilised FFP2 face masks from 19 CSSD were 90±11% (mean±SD) and of 474 imported KN95/FFP2 face masks 83±16% (mean±SD). Differences in PFE between sterilisation departments were found.

**Conclusion:** Face masks can be reprocessed with 121 0 C steam or H_2_O_2_ plasma sterilization with minimum reduction of PFE. PFE comparison between sterilised mask and new, imported mask filter material indicates that most reprocessed masks of high quality brands outperform new imported face masks of unknown brands. Although the PFE of tested face mask material from different sterilisation departments remained efficient, different types of sterilisation equipment can result in different PFE outcomes.

**Strengths and limitations of this study:**

– Reprocessing face masks at 121 °C steam Sterilization, a simple method to be used by hospitals in times of shortages
– Laboratory findings to evaluate the safety and quality of face mask material
– The study is limited and restricted to selected FFP-2 face masks
– This study is a first of its kind in quality and safety check of the vast growing face masks, entering our markets
– The study focusses on testing environmental dry particles in a rapid test setup
