## Supplemental file 2 for "Sterilization of disposable face masks with respect to COVID-19 shortages; a nationwide field study including 19 sterilisation departments"

### Sheet: Sheet1
													Delft/Greencycl	delft/RIVM	delft mean	differnce [%]
													Particle test	continues flow test	(when multiple measurements)	with RIVM data
index nr	type of hospital	sterilisation	type of mask	standard	sample nr	data	status	0.3	0.5	1	5	avarage	mean value	available emasurements	mean value	[%]
88	Uni Hospital	121 steam	3M 1862+	FFP2	sample 5	2020-03-27	new	93.2693	98.1263	99.4787	99.7954	97.6674		99
89	Uni Hospital	121 steam	3M 1872v+	FFP2	sample 1	2020-03-27	new	95.5708	98.7845	99.5058	98.7725	98.1584
90	Uni Hospital	121 steam	3M 1872v+	FFP2	sample 2	2020-03-27	new	97.7839	99.5229	99.8781	100	99.2963
91	Uni Hospital	121 steam	3M 1872v+	FFP2	sample 3	2020-03-27	new	96.1386	99.0286	99.6141	100	98.6953
92	Uni Hospital	121 steam	3M 1872v+	FFP2	sample 4	2020-03-27	new	95.2528	98.7741	99.6683	100	98.4238
93	Uni Hospital	121 steam	3M 1872v+	FFP2	sample 5	2020-03-27	new	92.1076	97.5819	99.0184	99.7954	97.1258
122	Uni Hospital	121 steam	3M 1872v+	FFP2	sample 1	2020-03-30	new	89.7839	95.4127	97.6188	100	95.7039
123	Uni Hospital	121 steam	3M 1872v+	FFP2	sample 2	2020-03-30	used	91.756	96.6279	98.401	100	96.6962
124	Uni Hospital	121 steam	3M 1872v+	FFP2	sample 3	2020-03-30	used	92.3518	96.8738	98.5748	100	96.9501
125	Uni Hospital	121 steam	3M 1872v+	FFP2	sample 1	2020-04-02	used	90.0963	94.8623	97.9052	99.4872	95.5878
126	Uni Hospital	121 steam	3M 1872v+	FFP2	sample 2	2020-04-02	used	90.743	95.2483	97.7205	100	95.928
135	hospital	121 steam	3M 1872v+	FFP2	sample 1	2020-04-01	used	94.7919	96.3565	96.9423	100	97.0227
136	hospital	121 steam	3M 1872v+	FFP2	sample 2	2020-04-01	1xused	98.1054	99.3178	99.6978	99.397	99.1295
137	hospital	3x 121 steam	3M 1872v+	FFP2	sample 1	2020-04-01	1xused	97.4941	99.1201	99.67	99.397	98.9203
138	hospital	3x 121 steam	3M 1872v+	FFP2	sample 2	2020-04-01	1xused	94.4125	96.4208	99.6183	96.6834	96.7837
139	hospital	5x 121 steam	3M 1872v+	FFP2	sample 1	2020-04-01	1xused	93.6036	96.7359	97.7495	99.397	96.8715
140	hospital	5x 121 steam	3M 1872v+	FFP2	sample 2	2020-04-01	1xused	97.1416	99.0021	99.5825	100	98.9315	97.5231		99	1.47693
158	independent CSA	3x 121 steam	3M 1872v+	FFP2	sample 1	2020-04-06	3x used	80.0498	97.2988	95.7953	86.3415	89.8713		99
159	independent CSA	3x 121 steam	3M 1872v+	FFP2	sample 2	2020-04-06	3x used	84.9957	94.3046	97.646	99.5122	94.1146	91.993		99	7.00702
322	Uni Hospital	121 steam	3M 1861+	FFP1	sample 1	2020-03-22	new	NP	94.013	NP	97.6163	95.8147		94
323	Uni Hospital	121 steam	3M 1861+	FFP1	sample 2	2020-03-22	new	NP	89.3847	NP	96.821	93.1029
324	Uni Hospital	121 steam	3M 1861+	FFP1	sample 3	2020-03-22	new	NP	87.337	NP	98.085	92.711
325	Uni Hospital	121 steam	3M 1861+	FFP1	sampel 4	2020-03-22	new	NP	95.7345	NP	97.8807	96.8076	94.609		94	0.609016
328	Uni Hospital	3x 121 steam	3M 1861+	FFP1	sample 1	2020-03-22	new	NP	94.013	NP	97.6163	95.8147		88
329	Uni Hospital	3x 121 steam	3M 1861+	FFP1	sample 2	2020-03-22	new	NP	89.3847	NP	96.821	93.1029		95
330	Uni Hospital	3x 121 steam	3M 1861+	FFP1	sample 3	2020-03-22	new	NP	87.337	NP	98.085	92.711
331	Uni Hospital	3x 121 steam	3M 1861+	FFP1	sample 4	2020-03-22	new	NP	95.7345	NP	97.8807	96.8076
332	Uni Hospital	3x 121 steam	3M 1861+	FFP1	sample 1	2020-03-22	new	NP	98.8019	NP	98.1658	98.4838	95.384		91.5	3.88398
14	Uni Hospital	121 steam	3M Aura 1862+	FFP2	sample 1a	2020-03-24	new	92.2451	97.1508	99.3247	100	97.1802		98
15	Uni Hospital	121 steam	3M Aura 1862+	FFP2	sample 1b	2020-03-24	new	92.2905	97.279	99.3659	99.8896	97.2063		98
16	Uni Hospital	121 steam	3M Aura 1862+	FFP2	sample 2a	2020-03-24	new	94.0462	97.98	99.569	100	97.8988		99.5
17	Uni Hospital	121 steam	3M Aura 1862+	FFP2	sample 2b	2020-03-24	new	93.9609	97.9354	99.5334	100	97.8574
36	Uni Hospital	121 steam	3M Aura 1862+	FFP2	sample 1	2020-03-25	1xused	87.2901	94.1851	97.376	100	94.7128
37	Uni Hospital	121 steam	3M Aura 1862+	FFP2	sample 2	2020-03-25	1xused	88.9877	94.8987	97.7002	100	95.3966
38	Uni Hospital	121 steam	3M Aura 1862+	FFP2	sample 1	2020-03-25	1xused	85.9859	93.1463	99.6997	100	94.708
39	Uni Hospital	121 steam	3M Aura 1862+	FFP2	sample 2	2020-03-25	1xused	87.7229	93.9351	97.2361	100	94.7235
40	Uni Hospital	121 steam	3M Aura 1862+	FFP2	sample 1	2020-03-25	1xused	85.9859	93.1463	99.6997	100	94.708
41	Uni Hospital	121 steam	3M Aura 1862+	FFP2	sample 2	2020-03-25	1xused	87.7229	93.9351	97.2361	100	94.7235
42	Uni Hospital	121 steam	3M Aura 1862+	FFP2	sample 1	2020-03-25	1xused	89.2909	94.7908	97.8367	100	95.4796
43	Uni Hospital	121 steam	3M Aura 1862+	FFP2	sample 2	2020-03-25	1xused	89.721	95.0602	97.881	100	95.6656
44	Uni Hospital	121 steam	3M Aura 1862+	FFP2	sample 2	2020-03-25	1xused	87.7229	93.9351	97.2361	100	94.7235
45	Uni Hospital	121 steam	3M Aura 1862+	FFP2	sample 1	2020-03-25	1xused	85.9859	93.1463	99.6997	100	94.708
46	Uni Hospital	121 steam	3M Aura 1862+	FFP2	sample 2	2020-03-25	1xused	87.7229	93.9351	97.2361	100	94.7235
47	Uni Hospital	121 steam	3M Aura 1862+	FFP2	sample 1	2020-03-25	1xused	89.2909	94.7908	97.8367	100	95.4796
48	Uni Hospital	121 steam	3M Aura 1862+	FFP2	sample 2	2020-03-25	1xused	89.721	95.0602	97.881	100	95.6656
49	independent CSA	121 steam	3M Aura 1862+	FFP2	sample 1	2020-04-01	1xused	97.6281	99.287	99.7202	99.8866	99.1304	95.8162		98.5	2.68383
50	independent CSA	2x 121 steam	3M Aura 1862+	FFP2	sample 1	2020-04-02	2xused	97.463	99.2683	99.6439	100	99.0938	99.0938	97	97	2.09379
51	independent CSA	3x 121 steam	3M Aura 1862+	FFP2	sample 1	2020-04-03	3xused	93.5865	97.9607	99.0996	99.7954	97.6105	97.6105	98	98	0.389461
80	Uni Hospital	122 steam	3M Aura 1862+	FFP2	sample 1	2020-03-27	new	99.1537	99.7955	99.9323	100	99.7204
81	Uni Hospital	2x 121 steam	3M Aura 1862+	FFP2	sample 1	2020-03-27	new	95.1734	98.618	99.4787	100	98.3175	98.3175	99	99	0.682465
127	Uni Hospital	H2O2 sterrad	barrier	FFP2	sample 1a	2020-04-01	used	84.61	94.6543	97.8032	99.6134	94.1702		97
128	Uni Hospital	H2O2 sterrad	barrier	FFP2	sample 1b	2020-04-01	used	85.9558	95.1828	98.155	100	94.8234		98
129	Uni Hospital	H2O2 sterrad	barrier	FFP2	sample 2a	2020-04-01	used	80.5622	93.0952	97.5735	100	92.8077
130	Uni Hospital	H2O2 sterrad	barrier	FFP2	sample 2b	2020-04-01	used	80.7948	93.3206	97.5595	100	92.9187
131	Uni Hospital	H2O2 sterrad	barrier	FFP2	sample 1a	2020-04-01	used	82.2908	93.5768	97.4027	100	93.3176
132	Uni Hospital	H2O2 sterrad	barrier	FFP2	sample 1b	2020-04-01	used	87.1561	95.9712	98.5074	99.8667	95.3753
133	Uni Hospital	H2O2 sterrad	barrier	FFP2	sample 2a	2020-04-01	used	81.8546	93.4784	97.349	99.5153	93.0493
134	Uni Hospital	H2O2 sterrad	barrier	FFP2	sample 2b	2020-04-01	used	74.8649	89.81	95.4752	100	90.0375	93.3125		97.5	4.18752
30	independent CSA	121 steam	Hakyard Health	FFP1	sample 1	2020-03-24	used	86.8275	95.8959	99.311	100	95.5086		97
31	independent CSA	121 steam	Hakyard Health	FFP1	sample 2	2020-03-24	used	89.4112	96.9432	99.4812	100	96.4589		98
75	independent CSA	121 steam	Hakyard Health	FFP1	sample 1	2020-03-26	new	80.2571	95.8248	99.4785	100	93.8901	95.2859		97.5	2.21413
195	hospital	H2O2 sterrad	Halyard Health FFP2 NR CE 0086	FFP2	sample 1a	2020-04-03	new	59.9867	85.1726	95.1248	100	85.071		91
196	hospital	H2O2 sterrad	Halyard Health FFP2 NR CE 0086	FFP2	sample 1b	2020-04-03	new	63.5967	87.5575	96.1386	100	86.8232
197	hospital	H2O2 sterrad	Halyard Health FFP2 NR CE 0086	FFP2	sample 2a	2020-04-03	new	92.9595	97.992	99.3975	99.8088	97.5395
198	hospital	H2O2 sterrad	Halyard Health FFP2 NR CE 0086	FFP2	sample 2b	2020-04-03	new	80.97	93.7298	98.0564	100	93.1891	90.6557		91	0.344311
78	Uni Hospital	H2O2 sterrad	kolmi OP-Air M51010 BL	FFP2	sample 1	2020-03-27	new	90.7233	97.249	98.9981	99.1817	96.538		95
79	Uni Hospital	H2O2 sterrad	kolmi OP-Air M51010 BL	FFP2	sample 2	2020-03-27	new	89.8514	99.6687	98.6393	99.1817	96.8353	96.6866		95	1.68665
