## Supplementary material for "Sterilization of disposable face masks with respect to COVID-19 shortages; a nationwide field study including 19 sterilisation departments": Suplemental file 4

### Sheet: Sheet1
Comparison between CSSD's
																		For figure taken from left table
																		means						X					SD
14	Uni Hospital	121 steam	3M Aura 1862+	FFP2	2020-03-24	new	92.2451	97.1508	99.3247	100	97.1802							93.1357	97.5863	99.4483	99.9724	97.5357	4	1.1	1.2	1.3	1.4	1.5	0.868517	0.374477	0.104723	0.0478203	0.342881
15	Uni Hospital	121 steam	3M Aura 1862+	FFP2	2020-03-24	new	92.2905	97.279	99.3659	99.8896	97.2063							87.9347	94.1512	98.0427	100	95.0321	13	2.1	2.2	2.3	2.4	2.5	1.33467	0.6932	0.942107	0.1	0.405148
16	Uni Hospital	121 steam	3M Aura 1862+	FFP2	2020-03-24	new	94.0462	97.98	99.569	100	97.8988							94.8451	98.5548	99.5174	99.6493	98.1416	7	3.1	3.2	3.3	3.4	3.5	2.51659	0.803305	0.311629	0.778753	1.03896
17	Uni Hospital	121 steam	3M Aura 1862+	FFP2	2020-03-24	new	93.9609	97.9354	99.5334	100	97.8574	NR	ID					91.7302	96.2222	98.3441	100	96.5741	4	6.1	6.2	6.3	6.4	6.5	2.97114	1.64043	0.7721	0.1	1.34571
						mean	93.1357	97.5863	99.4483	99.9724	97.5357	4	1.1	1.2	1.3	1.4	1.5	96.8989	98.9469	99.579	99.7144	98.7848	6	7.1	7.2	7.3	7.4	7.5	0.525614	0.261334	0.135475	0.352833	0.216241
						SD	1.00288	0.432408	0.120923	0.0552181	0.395925							95.9351	98.2972	99.261	99.3637	98.2143	12	4.1	4.2	4.3	4.4	4.5	2.02621	1.07058	0.540558	0.805691	0.950935
36	Uni Hospital	121 steam	3M Aura 1862+	FFP2	2020-03-25	1xused	87.2901	94.1851	97.376	100	94.7128							96.3691	99.0081	99.5209	99.8564	98.6886	12	5.1	5.2	5.3	5.4	5.5	4.23219	0.620923	0.348675	0.173846	1.14862
37	Uni Hospital	121 steam	3M Aura 1862+	FFP2	2020-03-25	1xused	88.9877	94.8987	97.7002	100	95.3966
38	Uni Hospital	121 steam	3M Aura 1862+	FFP2	2020-03-25	1xused	85.9859	93.1463	99.6997	100	94.708
39	Uni Hospital	121 steam	3M Aura 1862+	FFP2	2020-03-25	1xused	87.7229	93.9351	97.2361	100	94.7235
40	Uni Hospital	121 steam	3M Aura 1862+	FFP2	2020-03-25	1xused	85.9859	93.1463	99.6997	100	94.708
41	Uni Hospital	121 steam	3M Aura 1862+	FFP2	2020-03-25	1xused	87.7229	93.9351	97.2361	100	94.7235
42	Uni Hospital	121 steam	3M Aura 1862+	FFP2	2020-03-25	1xused	89.2909	94.7908	97.8367	100	95.4796
43	Uni Hospital	121 steam	3M Aura 1862+	FFP2	2020-03-25	1xused	89.721	95.0602	97.881	100	95.6656
44	Uni Hospital	121 steam	3M Aura 1862+	FFP2	2020-03-25	1xused	87.7229	93.9351	97.2361	100	94.7235
45	Uni Hospital	121 steam	3M Aura 1862+	FFP2	2020-03-25	1xused	85.9859	93.1463	99.6997	100	94.708
46	Uni Hospital	121 steam	3M Aura 1862+	FFP2	2020-03-25	1xused	87.7229	93.9351	97.2361	100	94.7235
47	Uni Hospital	121 steam	3M Aura 1862+	FFP2	2020-03-25	1xused	89.2909	94.7908	97.8367	100	95.4796
48	Uni Hospital	121 steam	3M Aura 1862+	FFP2	2020-03-25	1xused	89.721	95.0602	97.881	100	95.6656
							87.9347	94.1512	98.0427	100	95.0321	13	2.1	2.2	2.3	2.4	2.5
							1.38917	0.721506	0.980576	0	0.421692
80	Uni Hospital	122 steam	3M Aura 1862+	FFP2	2020-03-27	new	99.1537	99.7955	99.9323	100	99.7204
83	Uni Hospital	121 steam	3M Aura 1862+	FFP2	2020-03-27	new	93.6724	98.122	99.3433	100	97.7844
84	Uni Hospital	121 steam	3M Aura 1862+	FFP2	2020-03-27	new	91.2741	97.2895	98.9236	97.7496	96.3092
85	Uni Hospital	121 steam	3M Aura 1862+	FFP2	2020-03-27	new	95.281	98.8397	99.6615	100	98.4456
86	Uni Hospital	121 steam	3M Aura 1862+	FFP2	2020-03-27	new	97.5982	99.4651	99.8308	100	99.2235
87	Uni Hospital	121 steam	3M Aura 1862+	FFP2	2020-03-27	new	93.6668	98.2453	99.4517	100	97.841
88	Uni Hospital	121 steam	3M 1862+	FFP2	2020-03-27	new	93.2693	98.1263	99.4787	99.7954	97.6674
							94.8451	98.5548	99.5174	99.6493	98.1416	7	3.1	3.2	3.3	3.4	3.5
							2.71822	0.867668	0.336598	0.84115	1.1222
207	hospital	121 steam	3M Aura 1862+	FFP2	2020-04-07	new	88.5056	94.4434	97.5557	100	95.1262
208	hospital	121 steam	3M Aura 1862+	FFP2	2020-04-07	new	89.1977	94.8135	97.6292	100	95.4101
209	hospital	121 steam	3M Aura 1862+	FFP2	2020-04-07	new	95.5904	98.3335	99.3424	100	98.3166
210	hospital	121 steam	3M Aura 1862+	FFP2	2020-04-07	new	93.6271	97.2983	98.8493	100	97.4437
							91.7302	96.2222	98.3441	100	96.5741	4	6.1	6.2	6.3	6.4	6.5
							3.43078	1.8942	0.891544	0	1.55389
290	general practitioner	121 steam (23min home system)	3M Aura 1862+	FFP2	2020-04-09	used	96.2003	98.5004	99.3442	100	98.5112
291	general practitioner	121 steam (23min home system)	3M Aura 1862+	FFP2	2020-04-09	used	96.6023	98.6965	99.4658	100	98.6911
292	general practitioner	121 steam (23min home system)	3M Aura 1862+	FFP2	2020-04-09	used	97.8098	99.243	99.7026	100	99.1889
293	general practitioner	121 steam (23min home system)	3M Aura 1862+	FFP2	2020-04-09	used	97.3062	99.0224	99.5725	99.7826	98.9209
364	general practitioner	121 steam (23min home system)	3M Aura 1862+	FFP2	2020-04-14	new	96.6074	99.0826	99.7053	99.439	98.7086
365	general practitioner	121 steam (23min home system)	3M Aura 1862+	FFP2	2020-04-14	new	96.8676	99.1364	99.6835	99.065	98.6881
							96.8989	98.9469	99.579	99.7144	98.7848	6	7.1	7.2	7.3	7.4	7.5
							0.575781	0.286277	0.148406	0.386509	0.23688
336	Uni Hospital	121 steam	3M Aura 1862+	FFP2	2020-04-13	used	95.104	97.9089	99.0956	99.1323	97.8102
337	Uni Hospital	121 steam	3M Aura 1862+	FFP2	2020-04-13	used	96.8705	98.7658	99.4906	99.8265	98.7383
338	Uni Hospital	121 steam	3M Aura 1862+	FFP2	2020-04-13	used	96.5574	98.6183	99.4542	98.6117	98.3104
339	Uni Hospital	121 steam	3M Aura 1862+	FFP2	2020-04-13	used	95.8163	98.2566	99.3711	99.8265	98.3176
340	Uni Hospital	121 steam	3M Aura 1862+	FFP2	2020-04-13	used	89.8435	94.998	97.5986	99.6529	95.5233
341	Uni Hospital	121 steam	3M Aura 1862+	FFP2	2020-04-13	used	97.3823	99.0383	99.6621	99.8265	98.9773
342	Uni Hospital	121 steam	3M Aura 1862+	FFP2	2020-04-13	used	95.9125	98.3536	99.132	99.4794	98.2194
343	Uni Hospital	121 steam	3M Aura 1862+	FFP2	2020-04-13	used	97.8207	99.2145	99.6933	100	99.1821
344	Uni Hospital	121 steam	3M Aura 1862+	FFP2	2020-04-13	used	95.8361	98.4088	99.3607	99.8265	98.358
345	Uni Hospital	121 steam	3M Aura 1862+	FFP2	2020-04-13	used	97.2634	98.9156	99.475	99.1323	98.6966
346	Uni Hospital	121 steam	3M Aura 1862+	FFP2	2020-04-13	used	95.3298	98.0525	99.1216	97.0499	97.3884
347	Uni Hospital	121 steam	3M Aura 1862+	FFP2	2020-04-13	used	97.4846	99.0359	99.6777	100	99.0496
							95.9351	98.2972	99.261	99.3637	98.2143	12	4.1	4.2	4.3	4.4	4.5
							2.11631	1.11819	0.564595	0.841517	0.993219
428	Uni Hospital	1x 121 steam	3M aura 1862+ (GIRBES)	FFP2	2020-05-01	new	98.289	99.3508	99.7713	100	99.3528
429	Uni Hospital	1x 121 steam	3M aura 1862+ (GIRBES) MASK 2	FFP2	2020-05-01	new	98.2581	99.3212	99.7057	100	99.3212
430	Uni Hospital	1x 121 steam	3M aura 1862+ (GIRBES) MASK 3	FFP2	2020-05-01	new	97.4412	98.8586	99.7374	99.8058	98.9608
431	Uni Hospital	1x 121 steam	3M aura 1862+ (GIRBES) MASK 4	FFP2	2020-05-01	new	82.8688	99.3935	99.6587	99.3492	95.3176
432	Uni Hospital	1x 121 steam	3M aura 1862+ (GIRBES) MASK 5	FFP2	2020-05-01	new	98.3414	99.386	99.6573	99.8723	99.3142
433	Uni Hospital	1x 121 steam	3M aura 1862+ (GIRBES) MASK 6	FFP2	2020-05-01	new	94.6898	97.4498	98.708	99.7372	97.6462
434	Uni Hospital	1x 121 steam	3M aura 1862+ (GIRBES) MASK 7	FFP2	2020-05-01	new	97.6354	99.0872	99.471	99.8446	99.0095
435	Uni Hospital	1x 121 steam	3M aura 1862+ (GIRBES) MASK 8	FFP2	2020-05-01	new	98.4523	99.4078	99.7401	100	99.4
436	Uni Hospital	1x 121 steam	3M aura 1862+ (GIRBES) MASK 9	FFP2	2020-05-01	new	98.2864	99.3569	99.7077	99.9241	99.3188
437	Uni Hospital	1x 121 steam	3M aura 1862+ (GIRBES) MASK 10	FFP2	2020-05-01	new	97.4265	98.832	99.3901	99.8523	98.8752
438	Uni Hospital	1x 121 steam	3M aura 1862+ (GIRBES) MASK 11	FFP2	2020-05-01	new	95.8168	98.0254	98.8738	100	98.179
439	Uni Hospital	1x 121 steam	3M aura 1862+ (GIRBES) MASK 12	FFP2	2020-05-01	new	98.9232	99.6283	99.8301	99.8912	99.5682
							96.3691	99.0081	99.5209	99.8564	98.6886	12	5.1	5.2	5.3	5.4	5.5
							4.42037	0.648533	0.364179	0.181576	1.19969
			t test mean values		h1	h2	h3	h4	h5	h6	h7
				h1		7.94812e-05	0.231016	0.307528	0.00343968	0.0732376	0.0119274
				h2			0.000120627	0.140468	3.39669e-14	4.51569e-08	1.29401e-07
				h3				0.0672473	0.185237	0.88967	0.335515
				h4					0.0642169	0.121429	0.0639278
				h5						0.0814399	0.793409
				h6							0.303238
				h7
