## Supplemental file 7 for "Sterilization of disposable face masks with respect to COVID-19 shortages; a nationwide field study including 19 sterilisation departments"

### Sheet: Sheet1
#	special case (brand)	output	pressure [Pa]	pressure drop [delta Pa]	reason	(0.3/0.5/1/5 mu)			mean all	0	pressure drop [delta Pa]	in bar	shape	good	middle	bad
1	bolisi	0.917	-233.333	-233.333	scoorde 99/99/100/100				1	0.7	251.067	0.260777	cone	0.260777	0	0
2	IVROU China shape	0.83	541.333	541.333	scoorde 99/99/100/100				2	0.7	261.333	0.271441	cone	0.271441	0	0
3	IVROU 3M shape	0.74	457.333	457.333	scoorde 99/99/100/100				3	0.7	298.667	0.233146	wide beak model	0.233146	0	0
4	chinese KN95	4.217	3702.53	3702.53	scoorde 99/99/100/100				4	0.7	382.667	0.397467	cone	0.397467	0	0
5	RYK 3D protecctice KN95	0.8	513.333	513.333	scoorde 99/99/100/100				5	0.7	410.667	0.42655	cone	0.42655	0	0
6	DrCare+ moswl 9550	0.91	616	616	scoorde 99/99/100/100				6	0.7	420	0.436245	cone	0.436245	0	0
7	Tomson Newt	0.705	424.667	424.667	scoorde 99/99/100/100				7	0.7	421.867	0.438183	cone	0.438183	0	0
8	EAC	0.84	550.667	550.667	scoorde 100/100/100/100				8	0.7	434	0.450786	cone	0.450786	0	0
9	Unknown	0.509	241.733	241.733	scoorde 99.6/99.8/100/100/				9	0.7	449.867	0.467266	cone	0.467266	0	0
10	Ryzur (Wit)	0.732	449.867	449.867	scoorde 100/100/100/100				10	0.7	459.2	0.476961	cone	0.476961	0	0
11	Air Queen	0.68	401.333	401.333	scoorde 98/100/100/100				11	0.7	466.667	0.484716	cone	0.484716	0	0
12	Zhonglang	1.009	708.4	708.4	scoorde 97/100/100/100				12	0.7	486.267	0.505074	cone	0.505074	0	0
13	Purvigor	1.169	857.733	857.733	scoorde 95/99/100/100				13	0.7	522.667	0.542882	cone	0.542882	0	0
14	KN95 (Blue)	0.65	373.333	373.333	scoorde 99/100/100/100				14	0.7	550.667	0.571965	cone	0.571965	0	0
15	airmax	0.761	476.933	476.933	scoorde 99/100/100/100				15	0.7	560	0.58166	cone	0.58166	0	0
16	1206 GB2626-2006KN95	0.722	440.533	440.533	scoorde 99/100/100/100				16	0.7	569.333	0.591354	cone	0.591354	0	0
17	Tomson Newt KN95 (Mask 1 from test #236)	0.692	412.533	412.533	scoorde 95/99/100/100				17	0.7	572.133	0.594262	cone	0.594262	0	0
18	Tomson Newt KN95 (Mask 2 from test #236)	0.69	410.667	410.667	scoorde 99/100/100/100				18	0.7	606.667	0.630131	cone	0.630131	0	0
19	Huata HT9510	1.045	742	742	scoorde 98/100/100/100				19	0.7	625.333	0.64952	cone		0.64952	0
20	Huata HT9510	1.052	748.533	748.533	scoorde 99/100/100/100				20	0.7	717.733	0.745494	cone		0.745494	0
21	Multi Purpose Face Mask	0.89	597.333	597.333	scoorde 99/100/100/100				21	0.7	751.333	0.780393	cone		0.780393	0
22	GIME 9122	0.853	562.8	562.8	scoorde 95/99/100/100				22	0.7	757.867	0.787179	cone		0.787179	0
23	Mask #27 (3m 8833)	0.85	560	560	scoorde 96/99/100/100				23	0.7	867.067	0.900603	cone		0.900603	0
24	Model 3 CE FFP3	0.56	289.333	289.333	scoorde 99/100/100/100				24	0.7	3220	3.34454	cone			3.34454
25	Kinyoka	4.5	3966.67	3966.67	scoorde 99/100/100/100				25	0.7	3593	3.73197	cone			3.73197
26	white label	3.7	3220	3220	scoorde 98/100/100/100				26	0.7	3711.87	3.85543	cone			3.85543
27	white label	4.1	3593.33	3593.33	scoorde 99/100/100/100				27	0.7	3976	4.12978	cone			4.12978
																3M shape	cone shape
																FFP2 deltaP=0.7mbar&30l/min
																flow 28l/min
																surface cone	0.0121		delta P
																surface PC	0.0012568	m^2	0.7	max according to EU
																surface 3M	0.0161	m^2	8.96722
																factor	12.8103
																delta Pref	896.722	Pa for FFP2 mask 3M shape
															PA	3711
															in bar	2.89688
#	special case (brand)	output	pressure [Pa]	pressure drop [delta Pa]	reason	(0.3/0.5/1/5 mu)			mean all	0	pressure drop [delta Pa]	#DIV/0!		good	middle	bad
3	bolisi	0.917	-233.333	-690.667	scoorde 99/99/100/100				1	0.7	251.067	0.260777	cone	0.260777	0	0
4	IVROU China shape	0.83	541.333	84	scoorde 99/99/100/100				2	0.7	261.333	0.271441	cone	0.271441	0	0
5	IVROU 3M shape	0.74	457.333	0	scoorde 99/99/100/100				3	0.7	298.667	0.233146	wide beak model	0.233146	0	0
6	chinese KN95	4.217	3702.53	3245.2	scoorde 99/99/100/100				4	0.7	382.667	0.397467	cone	0.397467	0	0
7	RYK 3D protecctice KN95	0.8	513.333	56	scoorde 99/99/100/100				5	0.7	410.667	0.42655	cone	0.42655	0	0
9	DrCare+ moswl 9550	0.91	616	158.667	scoorde 99/99/100/100				6	0.7	420	0.436245	cone	0.436245	0	0
10	Tomson Newt	0.705	424.667	-32.6667	scoorde 99/99/100/100				7	0.7	421.867	0.438183	cone	0.438183	0	0
11	EAC	0.84	550.667	93.3333	scoorde 100/100/100/100				8	0.7	434	0.450786	cone	0.450786	0	0
12	Unknown	0.509	241.733	-215.6	scoorde 99.6/99.8/100/100/				9	0.7	449.867	0.467266	cone	0.467266	0	0
13	Ryzur (Wit)	0.732	449.867	-7.46667	scoorde 100/100/100/100				10	0.7	459.2	0.476961	cone	0.476961	0	0
14	Air Queen	0.68	401.333	-56	scoorde 98/100/100/100				11	0.7	466.667	0.484716	cone	0.484716	0	0
15	Zhonglang	1.009	708.4	251.067	scoorde 97/100/100/100				12	0.7	486.267	0.505074	cone	0.505074	0	0
16	Purvigor	1.169	857.733	400.4	scoorde 95/99/100/100				13	0.7	522.667	0.542882	cone	0.542882	0	0
17	KN95 (Blue)	0.65	373.333	-84	scoorde 99/100/100/100				14	0.7	550.667	0.571965	cone	0.571965	0	0
18	airmax	0.761	476.933	19.6	# 245				15	0.7	560	0.58166	cone	0.58166	0	0
19	1206 GB2626-2006KN95	0.722	440.533	-16.8	# 246				16	0.7	569.333	0.591354	cone	0.591354	0	0
20	Tomson Newt KN95 (Mask 1 from test #236)	0.692	412.533	-44.8	#253				17	0.7	572.133	0.594262	cone	0.594262	0	0
21	Tomson Newt KN95 (Mask 2 from test #236)	0.69	410.667	-46.6667	#253				18	0.7	606.667	0.630131	cone	0.630131	0	0
22	Huata HT9510	1.045	742	284.667	#261				19	0.7	625.333	0.64952	cone		0.64952	0
23	Huata HT9510	1.052	748.533	291.2	#261				20	0.7	717.733	0.745494	cone		0.745494	0
24	Multi Purpose Face Mask	0.89	597.333	140	#281				21	0.7	751.333	0.780393	cone		0.780393	0
25	GIME 9122	0.853	562.8	105.467	#283				22	0.7	757.867	0.787179	cone		0.787179	0
26	Mask #27 (3m 8833)	0.85	560	102.667	#289				23	0.7	867.067	0.900603	cone		0.900603	0
27	Model 3 CE FFP3	0.56	289.333	-168	#290				24	0.7	3220	3.34454	cone			3.34454
28	Kinyoka	4.5	3966.67	3509.33	Tyfec				25	0.7	3593	3.73197	cone			3.73197
30	white label	3.7	3220	2762.67	unknown				26	0.7	3711.87	3.85543	cone			3.85543
31	white label	4.1	3593.33	3136	unknown				27	0.7	3976	4.12978	cone			4.12978
